# From individuals to ancestries: towards attributing trait variation to haplotypes

**DOI:** 10.1101/2025.03.13.25323895

**Authors:** Yaoling Yang, Daniel J. Lawson

**Author notes:** Corresponding authors: Daniel J. Lawson and Yaoling Yang.

## Abstract

Genome-wide association studies (GWAS) have revolutionized our understanding of the genetic basis of complex traits and diseases, but limitations in SNP-centric approaches to population stratification limit the resolution of fine-scale population structures. Here we consider the use of haplotypes to represent population structure, leveraging haplotype components (HCs) for an improved understanding of trait associations and adjustment for population stratification. Using data from the UK Biobank, we showed that HCs have stronger associations with a range of phenotypes than principal components (PCs) while containing more predictive power for birthplaces globally. In GWAS, HCs-correction identifies more genome-wide significant association signals for birthplace- and lifestyle-related phenotypes, which are missed by PCs-corrected GWAS. Through thorough testing and simulation, we highlight challenges in performing ancestry-specific GWAS, underscoring the critical role of accurate local ancestry inference in studying admixed populations. We analyzed the haplotype structure of the UK Biobank in terms of 93 genetically-distinct populations, which enabled the computation of Ancestral Risk Scores (ARS) across 8 continental populations, providing insights into population-specific genetic risks for traits and diseases. By integrating haplotype information, this framework provides the potential to address challenges in population stratification, enhances GWAS resolution, and supports equitable health research by facilitating genetic studies in diverse populations.
