## Supplementary Tables for "From individuals to ancestries: towards attributing trait variation to haplotypes"

### Sheet: Supplementary Table Captions
Supplementary Table 1	Distribution of n=20,092 individuals by birthplace and self-reported ethnic group in the study assessing the performance of HCs and PCs to predict birthplaces from the UK Biobank.
Supplementary Table 2	93 world-wide ancestries and their abbreviations as summarized from public-available reference datasets.
Supplementary Table 3	Average out-of-sample R^2 explained by the top 150 HCs and top 18 PCs and the optimal number of top HCs and PCs for continuous phenotypes.
Supplementary Table 4	Average out-of-sample Mcfadden's R^2 explained by the top 150 HCs and top 18 PCs and the optimal number of top HCs and PCs for binary phenotypes.

### Sheet: Supplementary Table 1
Birthplace	Self-reported Ethnic Group
	British	Asian	White	Black	Other	Mixed	Unknown
United Kingdom	821	0	0	0	0	0	0
India	0	2893	0	0	0	0	0
Switzerland	0	0	142	0	0	0	0
Indonesia	0	22	0	0	0	0	0
Congo	0	0	0	115	0	0	0
Nigeria	0	0	0	836	0	0	0
The Guianas	0	0	0	123	0	0	0
Caribbean	0	0	0	1841	0	0	0
Sweden	0	0	197	0	0	0	0
Pakistan	0	1184	0	0	0	0	0
Germany	0	0	1090	0	0	0	0
Barbados	0	0	0	211	0	0	0
Sudan	0	0	0	40	0	0	0
Hong Kong	0	439	0	0	0	0	0
China	0	362	0	0	0	0	0
Iran	0	0	0	0	253	0	0
Poland	0	0	575	0	0	0	0
Netherlands	0	0	433	0	0	0	0
Cameroon	0	0	0	35	0	0	0
Ghana	0	0	0	699	0	0	0
Algeria	0	0	39	0	39	0	0
Slovakia	0	0	32	0	0	0	0
France	0	0	721	0	0	0	0
Israel	0	0	41	0	18	0	0
Zimbabwe	0	0	0	171	0	0	0
Greece	0	0	108	0	0	0	0
Bangladesh	0	197	0	0	0	0	0
Belgium	0	0	112	0	0	0	0
Japan	0	46	0	0	190	0	0
Colombia	0	0	0	0	126	0	0
Philippines	0	137	0	0	169	0	0
Sierra Leone	0	0	0	171	0	0	0
Italy	0	0	713	0	0	0	0
Portugal	0	0	274	0	0	0	0
Afghanistan	0	82	0	0	0	0	0
Austria	0	0	130	0	0	0	0
Russia	0	0	148	0	0	0	0
Channel Islands	102	0	0	0	0	0	0
Spain	0	0	320	0	0	0	0
Zambia	0	0	0	48	0	0	0
Bulgaria	0	0	64	0	0	0	0
Sri Lanka	0	533	0	0	0	0	0
Denmark	0	0	215	0	0	0	0
Czech Republic	0	0	108	0	0	0	0
Ethiopia	0	0	0	40	18	0	0
Syria	0	0	0	0	14	0	0
Libya	0	0	0	1	35	0	0
Myanmar (Burma)	0	31	0	0	0	0	0
Malaysia	0	356	0	0	0	0	0
Ivory Coast	0	0	0	30	0	0	0
Kenya	0	0	0	96	0	0	0
Singapore	0	133	0	0	0	0	0
Latvia	0	0	51	0	0	0	0
Hungary	0	0	89	0	0	0	0
Somalia	0	0	0	70	0	0	0
Uganda	0	0	0	105	0	0	0
Croatia	0	0	40	0	0	0	0
Brazil	0	0	0	0	48	0	0
South Korea	0	10	0	0	16	0	0
Bosnia and Herzegovina	0	0	32	0	0	0	0
Egypt	0	0	0	0	89	0	0
Angola	0	0	0	16	0	0	0
Macedonia	0	0	13	0	0	0	0
Finland	0	0	149	0	0	0	0
Iceland	0	0	16	0	0	0	0
Thailand	0	47	0	0	35	0	0
Lithuania	0	0	66	0	0	0	0
Turkey	0	0	0	0	50	0	0
Vietnam	0	36	0	0	25	0	0
Peru	0	0	0	0	36	0	0
Serbia/Montenegro	0	0	47	0	0	0	0
Burundi	0	0	0	22	0	0	0
Romania	0	0	61	0	0	0	0
Fiji	0	15	0	0	0	0	0
Palestine	0	0	0	0	21	0	0
Ukraine	0	0	59	0	0	0	0
Norway	0	0	119	0	0	0	0
Antigua and Barbuda	0	0	0	29	0	0	0
Eritrea	0	0	0	30	0	0	0
Bolivia	0	0	0	0	11	0	0
Chile	0	0	0	0	39	0	0
Gibraltar	54	0	0	0	0	0	0
Malawi	0	0	0	13	0	0	0
Cyprus	0	0	88	0	0	0	0
Taiwan	0	21	0	0	0	0	0
Gambia	0	0	0	32	0	0	0
South Africa	0	0	0	44	0	0	0
Mexico	0	0	0	0	38	0	0
West Indies	0	0	0	15	0	0	0
Venezuela	0	0	0	0	14	0	0
Rwanda	0	0	0	18	0	0	0
Tanzania	0	0	0	20	0	0	0
Lebanon	0	0	0	0	27	0	0
Morocco	0	0	0	0	50	0	0
Liberia	0	0	0	14	0	0	0
Central African Republic	0	0	0	11	0	0	0
Albania	0	0	11	0	0	0	0
Estonia	0	0	11	0	0	0	0

### Sheet: Supplementary Table 2
Population labels	Display name	Continental region
E_Adygei	Russia (Adygei)	Europe
E_French_Basque	France (Basque)	Europe
E_TSI	Italy (Central)	Europe
E_North_Italian	Italy (North East)	Europe
E_Russian	Russia (West)	East Europe
E_Sardinian	Sardinia	Europe
E_Spain_3	Spain	Europe
E_bulgarian	Bulgaria	East Europe
E_croatian	Croatia	East Europe
E_cypriot	Cyprus	East Europe
E_german	Germany	Europe
E_greek	Greece	East Europe
E_hunpolukr	Hungary, Poland and Ukrainian	East Europe
E_italians	Italy (South)	Europe
E_lithuania	Lithuania	Europe
E_mordovian	Russia (Mordovia)	East Europe
E_norwegian	Norway	Europe
E_sicilianw	Sicily	Europe
G_Merseyside	GB North West England	UK
G_Cornwall	GB Cornwall (and its Southwest)	UK
G_Cumbria	GB Cumbria	UK
G_Devon	GB Devon	UK
G_S_England	GB South England	UK
G_NW_Scot	GB Scotland	UK
G_Northumberland	GB Northumberland	UK
G_SW_Wales	GB South West Wales	UK
G_SE_England	GB South East England	UK
G_NE_Scot	GB Scotland (North East)	UK
G_SC_England	GB South Central England	UK
G_SE_Wales	GB South East Wales	UK
G_NW_Wales	GB North West Wales	UK
G_C_England	GB Central England	UK
G_Lincolnshire	GB Lincolnshire	UK
G_Anglia	GB Anglia	UK
G_Noi	GB Ireland (North)	UK
G_NC_England	GB North Central England	UK
G_N_Yorkshire	GB North Yorkshire	UK
G_Orkney	GB Orkney	UK
G_S_Yorkshire	GB South Yorkshire	UK
W_AMHARA	Ethiopia (Amhara)	Africa
W_ANUAK	Africa East (Anuak)	Africa
W_ARI	Ethiopia (Ari)	Africa
W_ASW	W_ASW	Africa
W_Balochi	Iran (Baloch)	Middle East
W_Basters	W_Basters	Africa
W_Bedouin_2	Saudi Arabia (Bedouin)	Middle East
W_Biaka_Pygmies	Africa Central (Biaka)	Africa
W_Burusho	Pakistan (Burusho)	South Asia
W_CHD_2	China (Han)	East Asia
W_Cambodians	Cambodia	South Asia
W_Colombians	Colombia	America
W_ColouredWellington	South Africa (South)	Africa
W_Dai	Myanmar (Dai)	East Asia
W_Daur	China (Daur)	East Asia
W_GIH_2	India (Gujarat)	South Asia
W_GUMUZ	Ethiopia (Gumuz)	Africa
W_GuiGhanaKgal	Ghana (Gui Ghana Kgal)	Africa
W_Hazara	Afghanistan (Hazara)	South Asia
W_Hezhen	China (Hezhen)	East Asia
W_India_2	India	South Asia
W_Japanese	Japan	East Asia
W_Juhoan	Africa South (Jul'hoan)	Africa
W_Kalash_1	Pakistan (Kalash)	South Asia
W_Karitiana	Brazil (Karitiana)	America
W_Karretjie	South Africa (Karretjie)	Africa
W_Khomani	Africa Central (Khomani)	Africa
W_Khwe	Africa South (Khwe)	Africa
W_LWK	Kenya (Luhya)	Africa
W_Maya	Mexico (Maya)	America
W_MKK_5	Kenya	Africa
W_Mandenka	Africa West (Mandenka)	Africa
W_Miaozu	China (Miao)	East Asia
W_Mozabite	Algeria (Mozabite)	Africa
W_Nama	Africa (Nama)	Africa
W_Naxi	China (Naxi)	East Asia
W_Palestinian_1	Palestine	Middle East
W_Papuan	Papua	East Asia
W_Pathan	Pakistan (Pathan)	South Asia
W_syrian	Middle East (Iran, Syria, Armenia)	Middle East
W_SOMALI	Somalia	Africa
W_She	China (She)	East Asia
W_Sindhi	Pakistan (Sindhi)	South Asia
W_Tu	China (Tu)	East Asia
W_Uygur	China (Uygur)	East Asia
W_Xibo	China (Xibo)	East Asia
W_Yoruba	Nigeria (Yoruba)	Africa
W_Yakut	Russia (Yakut)	East Asia
W_Yizu	China (Yizu)	East Asia
W_amaXhosa	South Africa (amaXhosa)	Africa
W_chechen	Chechnia	East Europe
W_chuvash	Russia (Chuvash)	East Europe
W_turkishe	Turkey (East)	Middle East
W_turkishs	Turkey (West)	Middle East

### Sheet: Supplementary Table 3
Continuous Phenotype	Average Out-of-sample R^2 (maximum top 150 HCs)	Average Out-of-sample R^2 (maximum top 18 PCs)	Optimal Number of top HCs (maximum top 150 HCs)	Optimal Number of top PCs (maximum top 18 PCs)
Standing height	0.0283841	0.0238878	150	18
BMI	0.0140918	0.00831405	138	18
Educational Attainment	0.0331555	0.00815693	150	18
Nitrogen oxides air pollution 2010	0.0097289	0.00872952	117	18
Impedance of whole_body	0.012111	0.010816	138	17
Weight	0.0461636	0.0379816	150	18
Length of working week for main job	0.00192746	0.0012875	104	18
Diastolic blood pressure, automated reading	0.00540264	0.00317464	127	18
Systolic blood pressure, automated reading	0.00499387	0.00240489	142	18
Pulse rate, automated reading	0.00357082	0.0022248	117	16
Age started oral contraceptive pill	0.0251667	0.0210863	136	18
Age at first live birth	0.035825	0.0157774	150	18
Age started smoking in former smokers	0.0132214	0.0110782	93	18
Pack years of smoking	0.00919148	0.00787554	138	17
Bread intake	0.0132251	0.0104633	133	17
Tea intake	0.0112933	0.00827096	124	18
Hand grip strength (right)	0.013494	0.0113141	133	18
Peak expiratory flow (PEF)	0.0172674	0.0143446	120	18
Forced vital capacity (FVC)	0.0469826	0.044632	149	18
Duration of walks	0.00493203	0.00207285	138	18
Body fat percentage	0.0119032	0.00765268	150	17
Whole body fat mass	0.0124164	0.00872892	137	17
White blood cell count	0.0105069	0.00866527	150	18
Red blood cell count	0.0111079	0.00964535	150	17

### Sheet: Supplementary Table 4
Binary Phenotype	Average Out-of-sample McFadden's R^2 (maximum top 150 HCs)	Average Out-of-sample McFadden's R^2 (maximum top 18 PCs)	Optimal Number of top HCs (maximum top 150 HCs)	Optimal Number of top PCs (maximum top 18 PCs)
Mood swings	0.00301612	0.00095142	138	18
Miserableness	0.00298265	0.00161149	116	18
Irritability	0.0034378	0.00279098	55	18
Cancer diagnosed by doctor	0.00190194	0.0017346	44	14
Ever smoked	0.0105901	0.00813722	145	17
Never eat wheat products	0.00379029	0.00246249	115	16
Snoring	0.000508715	0.000281407	84	18
Breastfed as a baby	0.0296019	0.0249649	137	18
Alcohol usually taken with meals	0.0317941	0.015598	150	18
Basal cell carcinoma	0.00843768	0.0080214	9	14
Bladder cancer	0.000422684	0.000748289	1	2
Breast cancer	0.000631807	0.000552742	3	4
Cervical cancer	0.00197208	0.00192189	4	12
Cin/pre-cancer cells cervix	0.0110073	0.00500142	63	18
Colon cancer/sigmoid cancer	0.000943433	0.000856119	5	5
Malignant melanoma	0.00661133	0.00655364	5	16
Prostate cancer	0.00252618	0.00272285	15	3
Skin cancer	0.00565954	0.00614257	11	9
Uterine endometrial cancer	0.000344699	0.000433291	1	3
Diverticular disease/diverticulitis	0.00402755	0.0035463	26	12
Heart arrhythmia	0.00121773	0.000872093	3	3
Headaches (not migraine)	0.00197624	0.000812207	51	15
Emphysema/chronic bronchitis	0.0048487	0.00458109	22	12
Anxiety/panic attacks	0.00352674	0.00329061	13	14
Rheumatoid arthritis	0.00147808	0.00138952	16	11
Multiple sclerosis	0.00433269	0.00473537	8	4
Ankylosing spondylitis	0.00120515	0.00159645	15	1
Angina	0.00905895	0.00575696	88	18
Asthma	0.00149866	0.00119919	121	16
Atrial fibrillation	0.00275419	0.00297081	8	3
Cholelithiasis/gall stones	0.00432523	0.00215367	51	16
Crohns disease	0.00266483	0.00261108	36	7
Deep venous thrombosis (dvt)	0.000775114	0.000707957	12	14
Diabetes	0.0229426	0.0218331	82	16
Eczema/dermatitis	0.00220891	0.00204817	40	16
Endometriosis	0.00221073	0.00224068	11	14
Enlarged prostate	0.00122909	0.000951415	56	4
Glaucoma	0.00477772	0.00482746	30	14
Gout	0.0019137	0.000891025	39	18
Hayfever/allergic rhinitis	0.0040296	0.0029005	130	18
Heart attack/myocardial infarction	0.00403655	0.00264107	118	18
High cholesterol	0.00468598	0.00364786	148	17
Hypertension	0.00457352	0.00351632	101	13
Hyperthyroidism/thyrotoxicosis	0.000445025	0.000244242	8	2
Hypothyroidism/myxoedema	0.00247924	0.0020847	20	7
Malabsorption/coeliac disease	0.00416225	0.00480451	25	18
Migraine	0.00263174	0.00258225	40	17
Nasal polyps	0.00227569	0.00136936	7	14
Osteoporosis	0.00371005	0.00374121	54	5
Prolapsed disc/slipped disc	0.00158675	0.00176071	47	11
Psoriasis	0.00303152	0.00344599	11	8
Pulmonary embolism +/- dvt	0.00040227	0.000700927	8	3
Uterine fibroids	0.0129757	0.0106222	63	17
